# Common and rare variant analyses combined with single-cell multiomics reveal cell-type-specific molecular mechanisms of COVID-19 severity

**DOI:** 10.1101/2021.06.15.21258703

**Authors:** Sai Zhang, Johnathan Cooper-Knock, Annika K. Weimer, Calum Harvey, Thomas H. Julian, Cheng Wang, Jingjing Li, Simone Furini, Elisa Frullanti, Francesca Fava, Alessandra Renieri, Cuiping Pan, Jina Song, Paul Billing-Ross, Peng Gao, Xiaotao Shen, Ilia Sarah Timpanaro, Kevin P. Kenna, VA Million Veteran Program, GEN-COVID Network, Mark M. Davis, Philip S. Tsao, Michael P. Snyder

## Abstract

The determinants of severe COVID-19 in non-elderly adults are poorly understood, which limits opportunities for early intervention and treatment. Here we present novel machine learning frameworks for identifying common and rare disease-associated genetic variation, which outperform conventional approaches. By integrating single-cell multiomics profiling of human lungs to link genetic signals to cell-type-specific functions, we have discovered and validated over 1,000 risk genes underlying severe COVID-19 across 19 cell types. Identified risk genes are overexpressed in healthy lungs but relatively downregulated in severely diseased lungs. Genetic risk for severe COVID-19, within both common and rare variants, is particularly enriched in natural killer (NK) cells, which places these immune cells upstream in the pathogenesis of severe disease. Mendelian randomization indicates that failed NKG2D-mediated activation of NK cells leads to critical illness. Network analysis further links multiple pathways associated with NK cell activation, including type-I-interferon-mediated signalling, to severe COVID-19. Our rare variant model, PULSE, enables sensitive prediction of severe disease in non-elderly patients based on whole-exome sequencing; individualized predictions are accurate independent of age and sex, and are consistent across multiple populations and cohorts. Risk stratification based on exome sequencing has the potential to facilitate post-exposure prophylaxis in at-risk individuals, potentially based around augmentation of NK cell function. Overall, our study characterizes a comprehensive genetic landscape of COVID-19 severity and provides novel insights into the molecular mechanisms of severe disease, leading to new therapeutic targets and sensitive detection of at-risk individuals.
