## Supplementary Table 2 for "Common and rare variant analyses combined with single-cell multiomics reveal cell-type-specific molecular mechanisms of COVID-19 severity"

### Sheet: Sheet1
phenotype	all	art	AT1	AT2	bas	bcell	cap1	cap2	club	cil	ery	lymph	macro	matfib1	matfib2	myofib	neuro	NKcell	peri	Tcell
covid_test_positive_hospitalized_dx_negative_controls	0.000635	1	0.946632	1	0.993901	1	0.972553	0.978653	0.981702	0.181942	0.993901	0.982466	0.969504	0.984752	0.957306	0.152221	1	0.0180981	0.993901	0.00310987
covid_test_positive_pneumonia_dx_negative_controls	0.00277	0.00107891	0.939769	0.963786	0.970266	1	0.972553	0.972746	0.966646	0.17277	1	0.976366	0.93367	0.976366	0.967217	0.173535	1	0.0222144	0.967217	0.00399072
covid_test_positive_respiratory_broad_dx_negative_controls	0.00133	0.9939	0.949679	0.964166	0.977127	1	0.972553	0.966836	0.972935	0.0994172	1	0.976365	0.958828	0.967978	0.964928	0.171242	1	0.0186156	0.974077	0.00286743
covid_test_positive_respiratory_support_dx_negative_controls	0.000468	1	0.992373	1	1	1	0.981702	0.983227	0.995424	0.0507851	0.993901	0.982465	0.992373	0.987801	0.972553	0.1461	1	0.0140973	0.984751	0.0037556
covid_test_positive_vs_negative	0.00108	0.957303	0.0643822	0.945104	0.995424	0.978652	0.972553	0.984751	0.0550739	0.164382	1	0.0147332	0.948154	0.948917	0.971028	0.154476	1	0.016467	0.977127	0.00369733
Mean P-values were shown.
