## Supplementary Table 3 for "Common and rare variant analyses combined with single-cell multiomics reveal cell-type-specific molecular mechanisms of COVID-19 severity"

### Sheet: Sheet1
A2: Very severe respiratory confirmed covid vs. population
B2: Hospitalized covid vs. population
C2: Covid vs. population

### Sheet: A2
Category	Prop._SNPs	Prop._h2	Prop._h2_std_error	Enrichment	Enrichment_std_error	Enrichment_p
Arterial	0.0306154	0.106393	0.0748354	3.47515	2.44437	0.450104
AT1 cells	0.0508825	0.223184	0.0867767	4.38627	1.70543	0.108414
AT2 cells	0.0499415	0.139149	0.0805264	2.78623	1.61242	0.376695
Basal cells	0.0281538	0.12482	0.0570571	4.43351	2.02663	0.0217217
B cells	0.0280378	0.13765	0.0497261	4.90945	1.77353	0.00716336
Cap1	0.0391896	0.122732	0.0523848	3.13175	1.3367	0.0563709
Cap2	0.0320481	0.160204	0.0619134	4.99888	1.93189	0.00329102
Ciliated cells	0.0427923	0.231258	0.0710298	5.4042	1.65987	0.0724319
Club cells	0.0439338	0.199781	0.0750854	4.54731	1.70906	0.127834
Erythrocytes	0.0155102	0.086998	0.0385706	5.60907	2.48678	0.0175723
Lymphatics	0.0327223	0.157614	0.059457	4.81673	1.81702	0.0022849
Macrophages	0.0578965	0.284186	0.0984594	4.90851	1.70061	4.91816e-05
Matrix fib. 1	0.0541837	0.19693	0.0779838	3.63448	1.43925	0.157705
Matrix fib. 2	0.0477686	0.171598	0.0776278	3.59227	1.62508	0.210611
Myofibroblast	0.041141	0.247826	0.0744885	6.02383	1.81057	0.0517383
PNECs	0.0142157	0.057315	0.0335508	4.0318	2.36012	0.156369
NK cells	0.0269841	0.239222	0.099274	8.86528	3.67898	0.0163028
Pericytes	0.0348951	0.15713	0.0530614	4.50294	1.5206	0.00150213
T cells	0.0305224	0.263845	0.100078	8.64432	3.27885	0.00547709
RefMap.A2	0.168481	0.767908	0.161383	4.55784	0.95787	1.54642e-07
GWAS	0.00130108	0.147941	0.0786916	113.706	60.4816	0.228053
MAGMA	0.00372996	0.368085	0.148458	98.6832	39.8016	0.100331

### Sheet: B2
Category	Prop._SNPs	Prop._h2	Prop._h2_std_error	Enrichment	Enrichment_std_error	Enrichment_p
Arterial	0.0306154	0.11441	0.102324	3.737	3.34224	0.521896
AT1 cells	0.0508825	0.17187	0.105191	3.37778	2.06733	0.370504
AT2 cells	0.0499415	0.11019	0.106139	2.20637	2.12526	0.63624
Basal cells	0.0281538	0.0804593	0.057296	2.85785	2.03511	0.286033
B cells	0.0280378	0.122671	0.0458347	4.37518	1.63474	0.0107132
Cap1	0.0391896	0.182927	0.0667181	4.66773	1.70244	6.43433e-05
Cap2	0.0320481	0.121158	0.0531803	3.7805	1.65939	0.0159817
Ciliated cells	0.0427923	0.266671	0.0762266	6.23174	1.78131	0.0823202
Club cells	0.0439338	0.187237	0.106846	4.26181	2.43197	0.278798
Erythrocytes	0.0155102	0.0547429	0.0302537	3.52947	1.95056	0.111776
Lymphatics	0.0327223	0.190607	0.0809527	5.825	2.47393	0.000293772
Macrophages	0.0578965	0.252564	0.109279	4.36234	1.88749	0.00132055
Matrix fib. 1	0.0541837	0.210645	0.107474	3.88761	1.98351	0.232222
Matrix fib. 2	0.0477686	0.204274	0.110745	4.27632	2.31837	0.227212
Myofibroblast	0.041141	0.189786	0.0815706	4.61306	1.98271	0.242419
PNECs	0.0142157	0.0329181	0.0278439	2.31561	1.95867	0.460932
NK cells	0.0269841	0.285272	0.133446	10.5719	4.94536	0.0393474
Pericytes	0.0348951	0.179936	0.0765792	5.15649	2.19456	0.00528583
T cells	0.0305224	0.264683	0.125962	8.67175	4.12687	0.0414877
RefMap.B2	0.168481	0.624003	0.130042	3.7037	0.771853	0.000262663
GWAS	0.00130108	0.201193	0.0929138	154.635	71.4126	0.205002
MAGMA	0.00372996	0.336775	0.210866	90.289	56.5329	0.270795

### Sheet: C2
Category	Prop._SNPs	Prop._h2	Prop._h2_std_error	Enrichment	Enrichment_std_error	Enrichment_p
Arterial	0.0306154	0.0885111	0.0838181	2.89107	2.73778	0.574309
AT1 cells	0.0508825	0.205149	0.0958008	4.03182	1.88279	0.153142
AT2 cells	0.0499415	0.138751	0.0918025	2.77828	1.8382	0.409155
Basal cells	0.0281538	0.0704153	0.0539748	2.5011	1.91715	0.408461
B cells	0.0280378	0.078751	0.0548308	2.80874	1.9556	0.338161
Cap1	0.0391896	0.181267	0.0856335	4.62538	2.18511	0.036708
Cap2	0.0320481	0.163909	0.097376	5.11446	3.03844	0.130724
Ciliated cells	0.0427923	0.270359	0.10219	6.31793	2.38805	0.0394915
Club cells	0.0439338	0.23005	0.102568	5.23629	2.3346	0.0984602
Erythrocytes	0.0155102	0.0116226	0.0307855	0.749348	1.98485	0.900343
Lymphatics	0.0327223	0.117366	0.0690476	3.58671	2.11011	0.193438
Macrophages	0.0578965	0.147892	0.0883426	2.55442	1.52587	0.250349
Matrix fib. 1	0.0541837	0.133804	0.0997171	2.46945	1.84035	0.488901
Matrix fib. 2	0.0477686	0.142974	0.0917617	2.99306	1.92097	0.381193
Myofibroblast	0.041141	0.211317	0.0952306	5.13642	2.31474	0.131657
PNECs	0.0142157	0.0336268	0.0388236	2.36546	2.73103	0.610108
NK cells	0.0269841	0.154785	0.0834959	5.73614	3.09426	0.0769159
Pericytes	0.0348951	0.103461	0.0622612	2.96491	1.78424	0.244716
T cells	0.0305224	0.126939	0.0780164	4.1589	2.55604	0.182523
RefMap.C2	0.168481	0.515963	0.155033	3.06244	0.920179	0.0164012
GWAS	0.00130108	0.173465	0.0994206	133.324	76.4137	0.174056
MAGMA	0.00372996	0.195955	0.143142	52.5353	38.3763	0.307334
