## Supplementary Table 6 for "Common and rare variant analyses combined with single-cell multiomics reveal cell-type-specific molecular mechanisms of COVID-19 severity"

### Sheet: Sheet1
biosample	accession
lung female adult 30 years	ENCSR134YSV
fibroblast of lung female child 11 years and male adult 45 years	ENCSR695CNC
fibroblast of lung male adult 45 years	ENCSR322UUJ
upper lobe of left lung female adult 53 years	ENCSR056KOB
T-cell male adult 37 years	ENCSR722WWA
natural killer cell male adult 37 years	ENCSR819MLH
CD8-positive alpha-beta T cell male adult 28 years	ENCSR112ERU
CD8-positive, alpha-beta T cell male adult 21 year	ENCSR371IVT
CD4-positive helper T cell male adult 21 years	ENCSR924HRJ
B cell female adult 43 years	ENCSR408JIZ
B cell female adult 27 years	ENCSR584TIC
B cell adult 37 years	ENCSR897HHO
