## Supplementary Table 7 for "Common and rare variant analyses combined with single-cell multiomics reveal cell-type-specific molecular mechanisms of COVID-19 severity"

### Sheet: Sheet1
annotation	PULSE weight
Polyphen2_HVAR_rankscore	0.0048
dbscSNV_ADA_SCORE	0.0028
Eigen-PC-raw	0.0027
SIFT_converted_rankscore	0.0019
integrated_fitCons_score_rankscore	0.0018
GenoCanyon_score_rankscore	0.0014
CADD_phred	0.0012
phyloP100way_vertebrate_rankscore	0.0012
MetaLR_rankscore	0.0011
phastCons100way_vertebrate_rankscore	0.0011
phyloP20way_mammalian_rankscore	0.0008
CADD_raw_rankscore	0.0007
GERP++_RS_rankscore	0.0007
MutPred_rankscore	0.0006
phastCons20way_mammalian_rankscore	0.0005
indel-splicing count	0.0004
MutationAssessor_score_rankscore	0.0003
REVEL_rankscore	0.0002
MetaSVM_rankscore	-0.0001
MutationTaster_converted_rankscore	-0.0002
regsnp_fpr	-0.0002
FATHMM_converted_rankscore	-0.0005
indel-exonic-frameshift count	-0.0005
M-CAP_rankscore	-0.0006
PROVEAN_converted_rankscore	-0.0009
LRT_converted_rankscore	-0.001
Interpro_domain	-0.001
fathmm-MKL_coding_rankscore	-0.0013
SiPhy_29way_logOdds_rankscore	-0.0017
VEST3_rankscore	-0.0021
DANN_rankscore	-0.0021
dbscSNV_RF_SCORE	-0.0023
Polyphen2_HDIV_rankscore	-0.0036
Eigen-raw	-0.0055
	snv-exonic-nonsyn
	snv-splicing
	indel
Annotation was performed using Annovar v.2020Oct07
Annotation weights were given by Eq[w1]
