## Supplementary Table 10 for "Common and rare variant analyses combined with single-cell multiomics reveal cell-type-specific molecular mechanisms of COVID-19 severity"

### Sheet: Sheet1
gene	PULSE weight
DEFA4	0.06741
IER5	0.0406835
ZADH2	0.0384155
STIP1	0.0358243
PTPRO	0.05706
PRR5L	0.0628967
C11orf88	0.0431738
MYO10	0.0375516
DDRGK1	0.0583964
HIF3A	0.0679847
FAM57A	0.037207
JAG2	0.0601439
QSOX2	0.0465974
ADGRE1	0.0388586
FLT3LG	0.0398341
GAK	0.0371757
CCT8	0.049067
SLC3A2	0.057583
BID	0.0420671
TRHDE	0.0864022
MORC2	0.0452641
SF3B2	0.0365872
PKP1	0.0566885
TNFSF14	0.0502863
RPL23	0.0649607
TBC1D15	0.0404459
ZNF583	0.0516635
AKAP9	0.0697128
MYCBP2	0.0566285
MLEC	0.0375301
CRYZ	0.0477552
KLF9	0.0446567
SMURF1	0.037816
DHCR7	0.0382888
ZBTB16	0.0884276
TRIM17	0.0375487
MAPK4	0.0361371
ZNF202	0.0384376
CYB5R3	0.0705763
KDELR3	0.0491695
NUP214	0.0382821
RAPGEF6	0.0718147
NPR3	0.0445493
PODXL	0.0379519
TMEM59L	0.0672302
SLC8B1	0.0438035
TBL2	0.0397788
DCDC2	0.0530848
PHKG1	0.0360722
GJC1	0.0383705
SLC35A1	0.0374516
GOLGB1	0.045909
ARHGEF17	0.0417279
TRIM66	0.049731
TMEM240	0.0832953
PRRT3	0.0510981
NCKAP5	0.0407215
SETD2	0.038287
PDCD5	0.04055
AHCYL2	0.0625986
SMIM3	0.05104
RFC3	0.0364273
DCAF15	0.0765054
SLC35B2	0.0373849
PFN2	0.0515138
SARDH	0.0387626
BANK1	0.0544619
ZDHHC1	0.0449192
S100PBP	0.0520439
TRPM4	0.0546064
SH3BP5	0.0371832
ZNF792	0.0387859
MYDGF	0.0427028
LDAH	0.0628148
INO80E	0.0485939
FRY	0.0450229
AP4E1	0.0484324
LRCH1	0.0541379
ZNF274	0.0425901
PIK3R3	0.0384327
TNFSF12	0.0400569
TOPORS	0.0568197
ZFP62	0.0432821
KTN1	0.0467471
KIAA0907	0.0386386
ZNF782	0.0421912
ZNF675	0.0421257
TROAP	0.0413356
PBX1	0.0516077
KRT15	0.0424983
TMIGD3	0.053165
SLC4A11	0.0795797
MICAL1	0.0364627
ELP6	0.081121
RELL1	0.0424669
PRR14	0.0357478
ACSS1	0.059366
KIAA1328	0.0489911
LBHD1	0.0602718
ZNF595	0.0594144
CIRBP	0.0382544
ESF1	0.0633717
TET3	0.0371588
C11orf74	0.0439643
SOCS4	0.0424138
TMEM45B	0.0531102
MRPS18A	0.0383799
EIF2B1	0.049988
ARID5B	0.0511687
DNASE2B	0.0463655
ZFYVE9	0.0393104
PGRMC2	0.0480047
PLA2G7	0.0436836
JUN	0.0381073
TMEM14B	0.0712378
IL11RA	0.0615551
ZNF207	0.0356922
LMBR1L	0.0567025
ADGRF1	0.0433198
HEXIM2	0.0619664
CYP1B1	0.0587007
KCNQ3	0.0548416
C19orf38	0.0410028
PDE2A	0.0374643
PDK2	0.0427264
CIPC	0.0477147
ZNF550	0.0390307
SOX15	0.0435615
SFTPC	0.0611319
DPH1	0.0368327
FPGT	0.0388168
STIM1	0.0377751
NR2F6	0.0567159
FASTKD1	0.0585086
MLPH	0.0371397
MINDY2	0.0361659
ZNF333	0.0421139
TBX5	0.0372082
ABCA3	0.0367949
PKP2	0.040292
GPALPP1	0.0397145
KDM6B	0.0656836
RAD1	0.0412257
C1QTNF6	0.0377263
TMEM189	0.0460732
CD164L2	0.0558491
MRPL20	0.0564002
FRRS1	0.0366538
PLD1	0.0382703
TNFAIP2	0.0403118
PARP10	0.0398253
PPIC	0.0403785
FYN	0.051088
CD151	0.037547
MICAL3	0.0542633
LCN6	0.0577374
TMC7	0.0384226
KIAA1671	0.0436551
CITED4	0.0414557
ZNF544	0.0489786
BRI3	0.0788338
PARP15	0.0385527
CHD3	0.0582877
METTL26	0.0476722
CIC	0.0539567
NHLRC3	0.0608726
AKAP12	0.0477921
TYMP	0.050308
ELP3	0.0608009
ZSCAN29	0.058938
MARVELD3	0.0398324
KIF26A	0.047507
ZBTB21	0.0571205
ARAP2	0.0637855
RCE1	0.0369844
LOXL2	0.0375913
PKN1	0.0363787
C5orf63	0.0423342
EIF3B	0.0530953
GLT1D1	0.0499098
SMIM5	0.0479581
NDRG4	0.0457247
RETN	0.0601601
NR3C1	0.0461313
FAM193A	0.0366373
TEAD2	0.058092
TPP2	0.0401863
PPIG	0.0579303
WDFY3	0.0670264
CHD1L	0.0592475
GMPR	0.0490566
ZNF227	0.093577
ZMYND15	0.0359702
C4orf36	0.0678555
ODF3B	0.039555
PILRA	0.0540571
GAMT	0.0654774
FAM89B	0.0596504
LRRN2	0.0409527
ALS2CR12	0.0499066
ZNF205	0.0466035
CLEC1A	0.0592093
ASCC3	0.07116
SIRT6	0.0514637
MAPK8	0.0724664
EVI2B	0.0377579
ITIH5	0.046939
EBLN2	0.0610248
DCST2	0.0603552
TYMS	0.0370424
AP5S1	0.0529978
SELENBP1	0.0362297
NME6	0.0449725
TET2	0.0396512
SLC16A3	0.0528693
RNF146	0.0374571
DMXL1	0.057044
PDE8B	0.0614306
GNAS	0.046156
ERN1	0.0425619
HDAC9	0.0546198
SRSF5	0.0362434
TROVE2	0.0407246
ANKRD42	0.0612349
LMF1	0.0686182
TNRC18	0.0498891
ADD1	0.0394058
HMGN1	0.0436679
NTRK3	0.0561532
C5orf56	0.0407545
NUDT16	0.047115
SCN9A	0.04766
ANAPC16	0.0401061
MT2A	0.0450771
PDGFA	0.0396244
MEIS3	0.0426413
IZUMO1	0.0512946
ZKSCAN8	0.0755914
SUCO	0.0505436
DISC1	0.0365153
BTN3A3	0.0445667
VPS50	0.0629924
RNF144B	0.0525397
WDR62	0.0418536
SURF4	0.0422039
IGF1	0.0644467
SHF	0.0356512
C1orf56	0.0573815
LAMA4	0.0517227
MGRN1	0.036676
TNFRSF10B	0.0369529
JKAMP	0.068748
OPN1SW	0.0585444
TM2D1	0.0364885
ABCG1	0.0469886
PLTP	0.0461834
CRYM	0.0389141
NEDD9	0.0361934
PFAS	0.0481204
TTYH2	0.0532838
ZSCAN31	0.0639552
CDKN1B	0.0386971
MAP3K6	0.0400389
FASN	0.108196
RPGRIP1L	0.0506472
TMEM86B	0.0371163
CACNA1H	0.0378818
TXLNA	0.061905
IRF8	0.0401474
TAF1A	0.0383059
IL32	0.0677463
CPNE8	0.0358804
ETS1	0.0577889
SCARB2	0.0413015
MAP3K9	0.0494529
MTCL1	0.0436817
ESCO1	0.0389433
CHMP6	0.0481338
WDR25	0.0411569
TMEM136	0.0410208
KLK10	0.0547245
LY96	0.0502612
LTB4R2	0.0658964
LCNL1	0.0662783
L3MBTL4	0.0676374
ZBED6	0.0403702
ZNF793	0.0462159
CATSPER1	0.0583428
GABRR2	0.0460196
IL34	0.0442493
EGF	0.0671919
RPL23A	0.0420282
ATP1A2	0.0527301
FUT4	0.0401021
NEURL4	0.0391579
EMID1	0.0524294
PCDHGA7	0.0377253
SHPRH	0.0450421
USP53	0.068062
ZNF71	0.0364796
CCDC28B	0.0497789
DCTN6	0.0378753
EML6	0.0467296
CFAP97	0.0412379
SERHL2	0.0405885
FAM227B	0.0588415
ZNF850	0.0403626
ALDH1A1	0.0592119
TMBIM6	0.0692984
STON1	0.0389631
NDUFS3	0.0481204
BCKDHA	0.0387538
TADA3	0.0412436
SPATS2	0.0531968
IL17RE	0.0497261
TMC6	0.0546529
MS4A6A	0.0430523
MZB1	0.0743268
NRIP1	0.0410446
DAPK1	0.0466752
TMEM128	0.0528583
ARRDC5	0.0483312
USB1	0.045356
STEAP2	0.0486486
HSD11B1L	0.0540653
CENPS	0.0592963
KLHDC2	0.0372071
COLGALT2	0.0437171
PAPOLA	0.0446777
KCTD14	0.03924
FCMR	0.0373443
PCDHGA2	0.0614245
CCDC24	0.0368243
C2orf74	0.0394001
MRPL42	0.0509369
DOLK	0.0384367
GABARAPL1	0.0439497
TRIM2	0.0589764
EBAG9	0.056669
JPH2	0.061867
MAIP1	0.0383317
FAM47E	0.0620495
MROH1	0.0598471
MRPL17	0.0448787
SLF2	0.0591166
B4GALNT1	0.0430971
SLC35F5	0.0566409
RNF34	0.0944029
AKT2	0.043538
ZNF280D	0.0466417
CYFIP1	0.0478869
TENM3	0.0566421
SLC38A10	0.0381489
STX17	0.0479597
STRADA	0.0729233
NECAB3	0.0490319
NCOA3	0.0564975
OSBPL7	0.036398
CEP76	0.051251
FAM107A	0.0364641
HDAC5	0.0668688
FOXM1	0.0448768
USP45	0.0434893
ADAMTSL4	0.0401715
PAXBP1	0.0397937
DISP1	0.0359073
MRPL4	0.06366
SH3D19	0.0696931
PAM	0.0378115
SF1	0.0375201
RASSF2	0.0489147
MAP3K14	0.0470227
MLXIPL	0.0501877
C15orf41	0.0385892
ZNF831	0.055802
EXOC3L2	0.0384121
PIAS3	0.0447933
POGZ	0.0477338
PIK3IP1	0.0577031
R3HCC1	0.0506137
IQCJ-SCHIP1	0.0637768
PIAS2	0.0406426
FAM149A	0.0373608
RAI14	0.0596279
VPS33B	0.0372469
ADORA3	0.0511755
KCNAB1	0.0401402
UCHL3	0.04153
FBLN7	0.0769364
KCNT2	0.0439543
ITGB3BP	0.0840803
FANCI	0.0491648
SALL2	0.0408218
SH2D3A	0.035686
SPG7	0.0509981
CLTB	0.0455963
ZNF511	0.0539797
SLC39A13	0.04587
GFER	0.0633879
BPTF	0.0407591
CPNE5	0.0650895
EPS15L1	0.0751819
WNK1	0.0536355
VSIG2	0.0401851
DDX17	0.0603705
SLC4A4	0.0567678
ALKBH6	0.0410714
CEP170B	0.0412564
RPUSD1	0.0376039
TTLL11	0.044221
TMPRSS13	0.0376252
TUSC1	0.061459
TMEM8B	0.0502038
GMEB2	0.0383978
FAM219A	0.0386062
SPATC1	0.0365688
SLC19A1	0.0560142
TRPV4	0.0400903
SCARF2	0.0528826
SREBF2	0.0388804
TRIM28	0.0826514
TOR1AIP1	0.0383465
ZNF614	0.109064
EGLN2	0.0965611
ZNF124	0.0659893
UBE2I	0.0394619
ADAM33	0.0472793
ZDHHC4	0.0521724
TINAGL1	0.0398498
OAS3	0.0466585
EFCAB14	0.0426369
POLE	0.0388786
L3MBTL1	0.0373631
RNF10	0.0421293
FOXJ2	0.0426488
STAM	0.054528
RBM45	0.0587165
PNISR	0.038473
HSF4	0.0668107
CTDSP1	0.0404003
HCLS1	0.0833836
FARP2	0.048348
DCLRE1A	0.0452282
IFNGR1	0.0758645
SUMO3	0.0463163
MRPS35	0.0679875
DZIP1	0.0433004
ATP2A3	0.0807147
UTRN	0.0636095
NAT6	0.0451121
B3GAT2	0.0429756
REXO2	0.0361119
FAM228B	0.0364271
ZNF117	0.0459313
FGFRL1	0.0367
EP400	0.0476871
FDXR	0.0515046
ASIC3	0.0711198
BTNL9	0.0678666
YTHDF1	0.049931
MRPL2	0.057108
ZNF546	0.049306
ADAMTS13	0.0444779
FXN	0.0430789
TTLL7	0.0512708
KYAT3	0.043224
NEMP1	0.0584309
YIPF2	0.0409258
APH1A	0.0702286
WIZ	0.0859243
MRPL39	0.0412566
ZC2HC1C	0.0536091
TRAPPC4	0.0361812
FRS3	0.0426753
CPXM2	0.0949611
PPARD	0.0413875
ABCB1	0.044174
EIF5B	0.0358965
EXOC6	0.036151
ZNF317	0.0379809
KIAA0141	0.0525591
CASP12	0.0494867
NUP37	0.0386683
GPIHBP1	0.0359731
RBP2	0.0624533
PEX11B	0.0837415
GRWD1	0.0554686
TMEM132A	0.0632634
TMCO3	0.0736814
PAMR1	0.0485617
MRGPRF	0.0499223
HIC2	0.0432707
TRIM41	0.0392525
PIGZ	0.0394971
TCAP	0.0414924
ADCY4	0.0401483
LYRM4	0.0415319
PRIMPOL	0.0642382
ACYP2	0.0359297
SLC37A4	0.0566968
SLC44A2	0.0549906
SSBP3	0.0402143
TCF25	0.0431701
CORO1C	0.0382152
HSPA4	0.0769441
CCDC114	0.047915
FOXJ3	0.0422247
CHID1	0.0660428
FAM78A	0.0507258
LIPA	0.0549977
BORA	0.0528167
NADK2	0.0436439
NLE1	0.0357437
RAB11FIP5	0.036628
ZNF141	0.0492513
NAT10	0.0439626
ARMC5	0.038299
PFKFB2	0.0365214
MKI67	0.0488546
IL21R	0.0538384
BBS12	0.0415936
MTIF3	0.0361354
NOP9	0.045842
ZFP91	0.0375136
TRAF3	0.0468353
RPS20	0.0425224
ATF7IP2	0.0482331
LLGL1	0.044723
DDB2	0.0649352
DNAJC12	0.0491037
TLE6	0.0384912
NPAT	0.0418088
MAST3	0.0464508
DPP8	0.0560965
ERGIC1	0.0559622
SRFBP1	0.0405432
C19orf68	0.0450424
LCN10	0.041767
RHBDF1	0.0424761
MRNIP	0.0622553
NR2C2	0.0376815
DCBLD2	0.0667065
NINJ2	0.0435145
MAPKAPK2	0.0484246
USP48	0.0609988
TLR3	0.035935
RCSD1	0.0630456
WHAMM	0.0379932
DALRD3	0.0495233
NFAT5	0.0408615
TMEM255B	0.0380423
SSFA2	0.0481115
ADI1	0.045227
TRNT1	0.0359085
TOMM5	0.0376176
GSR	0.0478193
BCAP29	0.0406479
C7orf49	0.0842277
CLIP2	0.0437458
SPECC1	0.037074
GAS8	0.0423549
ABO	0.117541
DMRT2	0.0723065
SRRM1	0.0426746
DMBT1	0.0660576
CCDC180	0.059787
GLMP	0.0397117
RTN2	0.086489
ANKRD53	0.0435252
SCOC	0.0365137
ATM	0.0437933
ZNF701	0.0691338
CEACAM5	0.0499637
FRMD3	0.0383543
NAA60	0.0764344
MIGA1	0.0443975
EVC	0.0416805
ENOX1	0.0568488
BAG2	0.0395377
COG6	0.0501031
IRF3	0.116263
DNAH1	0.113977
SOD2	0.0386387
MX1	0.0722553
SYNE1	0.0847408
ARMC2	0.0616138
ICE2	0.0772784
FSD1L	0.044257
ELMOD3	0.0371405
ITPKB	0.0383023
RARRES3	0.082438
OTUB1	0.037017
ZAP70	0.0541306
GPX8	0.0475819
COA6	0.126228
SFTPB	0.0424513
TMEM175	0.0414833
YPEL4	0.0380466
COBLL1	0.0454592
FAM84A	0.0373737
ANKEF1	0.0753482
FASTK	0.0397658
TNNI3	0.048026
SH3RF3	0.05967
SPRY4	0.0512965
KCNAB3	0.0401563
KIF20B	0.0465036
GOLGA7B	0.0726996
CEP152	0.0374093
SYT7	0.0356793
ANP32A	0.0444609
ATXN10	0.0448735
NRP2	0.0590202
TMED1	0.0703233
SLC7A7	0.0586588
LRP2BP	0.0451838
GZMB	0.119181
SMG8	0.0457107
SPTB	0.0492245
SP5	0.0372221
CHD2	0.0559423
MYO9A	0.0443874
PTH1R	0.0991323
ZNF229	0.0999016
FZD7	0.0778608
CRYL1	0.0404609
MGST2	0.0361639
NLRC3	0.040746
MIEF2	0.0659102
BNC2	0.0444648
UQCC1	0.0453914
ADAM9	0.0623511
MED6	0.0469493
C8orf82	0.0395944
MEPCE	0.0467376
KIF3C	0.0400558
RUNDC1	0.0357748
HIST1H1E	0.0500687
GTF2A1L	0.0373668
ZNF493	0.0604249
PCDHB9	0.0487457
GAREM2	0.0401337
STK17B	0.0410143
GET4	0.0367196
EZH1	0.048596
DNMT3B	0.0637679
ARHGEF3	0.0457531
FCRL1	0.0533628
MED7	0.0459704
SDK1	0.0392443
SMUG1	0.0490268
HYKK	0.0607778
RPL28	0.0581149
BRF1	0.0484991
TVP23A	0.0551485
SH3YL1	0.0589519
KIAA1841	0.0376497
