## Supplementary Table 11 for "Common and rare variant analyses combined with single-cell multiomics reveal cell-type-specific molecular mechanisms of COVID-19 severity"

### Sheet: Sheet1
AGL
RNF10
HSPA4
TMCO3
IL6ST
SBF1
FKBP5
ANP32A
DISC1
CRBN
LARP1
IGF1R
DIAPH1
PPP2R2B
TMEM184B
OSBPL7
PARP15
AKAP9
ATF7IP2
LDAH
ARHGAP15
ARHGAP10
CAPZB
RPS27L
ATP2A3
PNISR
ITGA5
TANGO2
GRAP2
NF2
KYAT3
TBC1D2B
FOXJ3
EPS15L1
PPARA
BNIP2
RPS6KA1
ZDHHC3
GZMB
CBL
ATAD2
MINDY2
KLHL22
PAG1
PRKDC
ZNF831
SLC4A4
AKAP13
NCOA2
NEDD9
DDB2
LARS
SH2B3
SRPK2
ZNF638
ARID5B
TRIOBP
APBA2
APOBEC3G
IL21R
RELL1
ABCA3
TUBGCP6
RBM6
KLRD1
FYCO1
DDX17
ATP13A3
ANKRD11
KLF9
SLC35F5
DMXL1
EXOC6
BNC2
CERK
JADE1
MAP3K14
CMTM7
SFTPB
SFTPC
SF1
IKBKB
PTK2B
TNRC6B
SLC25A17
TMEM175
TGOLN2
PI4KA
EIF3B
ARHGEF3
USP36
CCDC12
PLXND1
MTMR3
CENPC
LPP
ARRDC5
FCHSD2
STK17B
RNF19A
KIAA0930
SNX1
DDX42
MSL1
CLEC2D
DDX46
SHPRH
CABIN1
MKL1
DERL1
ITPKB
FDFT1
SMYD2
IRF3
DNAH1
FAM78A
MEF2C
KDM3B
VPS50
TMC6
HDAC4
HDAC7
HDAC9
CIRBP
PAPOLA
ATM
TCERG1
SH3BP5
ATR
PPA2
CBX7
RUNX1
ZBTB16
MYH9
PRPF40A
HNRNPK
TRAPPC11
FBXO28
PATL2
C22orf34
ATP6V0B
TRIO
TET3
TET2
RAB6A
ELMOD3
ARSG
BBX
S100PBP
FRY
EP300
NPAT
TRIM66
NAT10
RSRC1
SECISBP2L
NSMCE2
VMP1
KTN1
SPECC1
RCSD1
MYBL1
RNF34
GABARAPL1
ARAP2
ARAP1
SUN2
ATG16L2
FYN
PRR5
ABCB1
ETS1
ZAP70
HCLS1
LINC00861
PACSIN2
SMURF1
PCMTD1
RAC2
PRKCA
TPP2
MTSS1
SGSM1
CYTH1
CTNNA1
SLC20A2
TBC1D22A
NOTCH1
ROCK2
EWSR1
GOLGB1
SLF2
BPTF
ADD1
ZFR
PCCA
PPP4R2
ERGIC1
PPIL2
PAM
SPIDR
NUP214
ZNF207
SIL1
CTSB
WNK1
NR2C2
SLC25A25
SETD2
BRD1
SLC15A4
USP37
SFI1
UTRN
ZNF277
ZBTB20
KIAA1671
DOCK5
EIF5B
SUCO
PITPNB
SRSF5
PIAS2
USP48
TNRC18
RNF130
PIK3IP1
FNDC3A
FNDC3B
MYO9A
ZFAT
UBE2I
TNFRSF1B
GNAS
MED13L
AL357060.1
CDC14A
LRCH1
TBC1D15
DGCR2
CYTH4
NAMPT
BCR
SNX13
LINC00299
ERN1
ARHGAP26
ZBED4
KIAA1328
ACSS1
MAST3
PTBP2
ATXN10
EFCAB14
IL16
PPIG
COLGALT2
STIM1
LMF1
HMGXB3
LIMK2
LPGAT1
LINC00649
NLRC3
KLF13
RPL28
BRI3
DPP8
GAK
SLC44A2
TPST2
PKN1
PIGL
AP4E1
PPP6R2
XYLT1
SRRM1
POGZ
LMF2
SLFN5
TM2D1
GLG1
AKT2
MROH1
TROVE2
RREB1
SMAP2
AHCYL2
ANAPC16
FAM193A
DENND3
MICAL3
ARHGAP27
MYCBP2
DLEU2
MED15
SLCO3A1
PRRC2B
RANGAP1
ATP2B4
KRAS
NFAT5
ACYP2
EPSTI1
MSRA
ATP8B2
L3MBTL4
UQCC1
KATNBL1
HLA-A
MACF1
TRIM37
HLA-F
ESF1
EP400
UBE2L3
PGS1
MAPKAPK2
LRP5L
CHD3
CHD2
CHD7
TRABD
MIAT
PIK3R5
GRAMD4
XRN1
MIGA1
NCOA3
FAM118A
RHOA
CMSS1
IVD
ELP3
HTT
ASCC3
IL17RA
AGO2
BTN3A3
PAXBP1
IKZF2
SGCD
TBC1D5
SLA
MAPK1
TCF25
MAPK8
TCF20
CHST11
GGA1
CLPTM1L
SYNE1
PHLPP1
CAMKMT
STAU2
HIRA
SREBF2
PRR5L
ISG20
HIVEP3
SPG7
ADAM10
FRMD4B
XBP1
CPNE8
BCL2L13
PXK
SLC38A10
WHAMM
EFNA5
DGKD
NR3C1
TRAF3
MCOLN2
SSBP3
TAB1
ATF1
