## Supplementary Table 15 for "Common and rare variant analyses combined with single-cell multiomics reveal cell-type-specific molecular mechanisms of COVID-19 severity"

### Sheet: M237
Term	Overlap	P-value	Adjusted P-value	Old P-value	Old Adjusted P-value	Odds Ratio	Combined Score
Spliceosome	111/134	5.313365927275966E-162	1.4346088003645106E-160	0	0	261.49347826086955	97105.22648284512
mRNA surveillance pathway	36/91	5.655359356514378E-35	7.63473513129441E-34	0	0	29.30257053291536	2310.7384325585763
RNA transport	36/165	1.182184355563978E-24	1.0639659200075803E-23	0	0	12.445870088211707	685.7012093688536
RNA degradation	13/79	3.7273132624729595E-8	2.5159364521692475E-7	0	0	8.370351991531031	143.17481284884312

### Sheet: M1164
Term	Overlap	P-value	Adjusted P-value	Old P-value	Old Adjusted P-value	Odds Ratio	Combined Score
Axon guidance	63/181	1.602533897370952E-61	1.474331185581276E-59	0	0	31.2418689876317	4373.427540322094
Regulation of actin cytoskeleton	32/214	4.2083702641732657E-19	1.9358503215197022E-17	0	0	9.381475667189953	396.94938592999483
Shigellosis	14/65	2.761691033130689E-11	8.469185834934113E-10	0	0	14.0510214557027	341.61676360575217
Bacterial invasion of epithelial cells	11/74	2.181202446672063E-7	5.016765627345745E-6	0	0	8.862131519274376	135.92931710846366
Salmonella infection	11/86	1.0323626054294839E-6	1.8995471939902502E-5	0	0	7.439619047619048	102.54518387699174
Fc gamma R-mediated phagocytosis	8/91	4.4679680660484206E-4	0.006850884367940912	0	0	4.849335486274997	37.4048965299815
Rap1 signaling pathway	12/206	8.646678023024789E-4	0.011364205401689722	0	0	3.126610824742268	22.052502564142547
Tight junction	10/170	0.002124981148828651	0.024437283211529486	0	0	3.148316062176166	19.374712955039357
Endocytosis	12/244	0.0035672098321881843	0.036464811617923656	0	0	2.609375	14.706363259050628
Pathogenic Escherichia coli infection	5/55	0.0045837000749603535	0.04217004068963525	0	0	5.0010230179028135	26.931752857781376

### Sheet: M1540
Term	Overlap	P-value	Adjusted P-value	Old P-value	Old Adjusted P-value	Odds Ratio	Combined Score
Antigen processing and presentation	33/77	2.0521733356275527E-44	1.3954778682267358E-42	0	0	76.67098445595855	7712.705774070592
Graft-versus-host disease	17/41	5.1755733452686727E-23	1.7596949373913487E-21	0	0	66.93580542264753	3434.844792686559
Natural killer cell mediated cytotoxicity	24/131	2.0993062977634134E-22	4.758427608263737E-21	0	0	21.838067918941427	1090.0529492297976
Cell adhesion molecules (CAMs)	18/145	5.367362625876997E-14	9.124516463990895E-13	0	0	13.387568140520896	409.06858615395635
Allograft rejection	11/38	2.765336299640864E-13	3.760857367511575E-12	0	0	37.418949181739876	1082.022946830897
Autoimmune thyroid disease	12/53	5.734951548912274E-13	6.499611755433911E-12	0	0	26.98837474356052	760.7220450646314
Type I diabetes mellitus	11/43	1.2580628230132333E-12	1.2221181709271408E-11	0	0	31.564244186046512	864.9059963575377
Epstein-Barr virus infection	19/201	1.5313832220197197E-12	1.3016757387167617E-11	0	0	9.88076657641875	268.8047698522686
Viral myocarditis	11/59	5.225162089147328E-11	3.9479002451335367E-10	0	0	21.02577519379845	497.7841807077562
Phagosome	14/152	2.0303929904384396E-9	1.3093962548907051E-8	0	0	9.39649986327591	188.07128746584596
Osteoclast differentiation	13/127	2.1181410005584935E-9	1.3093962548907051E-8	0	0	10.525492134091095	210.22278113990012
Influenza A	14/171	9.381419325658859E-9	5.316137617873354E-8	0	0	8.251352000961424	152.5224029723288
NOD-like receptor signaling pathway	13/178	1.2389062632610252E-7	6.480432761673055E-7	0	0	7.253293498363921	115.35541297986886
Primary immunodeficiency	7/37	1.6541636537062438E-7	8.034509175144612E-7	0	0	21.03622526636225	328.47645270944906
Herpes simplex virus 1 infection	20/492	8.704241107180384E-7	3.9459226352551075E-6	0	0	3.9702978443310846	55.402668688925715
Tuberculosis	12/179	9.555598302306526E-7	4.061129278480273E-6	0	0	6.583580502546309	91.25480169014445
Human immunodeficiency virus 1 infection	12/212	5.574918345237924E-6	2.2299673380951695E-5	0	0	5.48803738317757	66.39006631861426
Hepatitis C	10/155	1.0943160775939552E-5	4.1340829597993865E-5	0	0	6.267241379310345	71.58941902854639
Hematopoietic cell lineage	8/97	1.4310261661898544E-5	5.121567331626847E-5	0	0	8.116689001133905	90.53788082767467
Mineral absorption	6/51	2.29441625166167E-5	7.801015255649678E-5	0	0	11.956969696969697	127.72969519267322
Cellular senescence	9/160	8.820172979608963E-5	2.856056012444807E-4	0	0	5.389782403027436	50.3183832079734
Staphylococcus aureus infection	6/68	1.1886674365883927E-4	3.6740629858186683E-4	0	0	8.670967741935485	78.36393594350666
Measles	8/138	1.7691389297998738E-4	5.230497705495279E-4	0	0	5.5452364149611855	47.90999655582487
Human T-cell leukemia virus 1 infection	10/219	2.0253873675171865E-4	5.738597541298696E-4	0	0	4.333909268119794	36.858075470598706
Human cytomegalovirus infection	10/225	2.5171369874569497E-4	6.846612605882903E-4	0	0	4.21167097329888	34.903036478836476
Kaposi sarcoma-associated herpesvirus infection	9/186	2.7450568037988994E-4	7.179379333012506E-4	0	0	4.591970631883153	37.65663243371017
Asthma	4/31	3.9311358924791804E-4	9.90063854402164E-4	0	0	13.177844511177845	103.33290751336861
Lysosome	7/123	5.021822780481325E-4	0.0012195855324026073	0	0	5.41670603054637	41.148264115604505
Apoptosis	7/143	0.0012226676004985474	0.0028669447184103865	0	0	4.615431103948429	30.954405244975927
Leishmaniasis	5/74	0.0015075028430405575	0.0034170064442252636	0	0	6.461079415043609	41.979576086748914
Viral carcinogenesis	8/201	0.002091621482761749	0.004447189110212776	0	0	3.7231544421733136	22.97117667400282
Intestinal immune network for IgA production	4/48	0.002092794875394248	0.004447189110212776	0	0	8.07944307944308	49.84414336589346
Malaria	4/49	0.0022588930209861188	0.0046546886493047295	0	0	7.899499499499499	48.130705665719326
Rheumatoid arthritis	5/91	0.0037296536100487675	0.007459307220097535	0	0	5.179417026202252	28.960399099728413
Human papillomavirus infection	10/330	0.004460296421719753	0.008665718762198377	0	0	2.814525462962963	15.233731798164905
Inflammatory bowel disease (IBD)	4/65	0.0062746749777172995	0.011852163846799343	0	0	5.822773593265397	29.528645042946653
Toxoplasmosis	5/113	0.009229334950066432	0.016962020989311283	0	0	4.119741913859561	19.302508110295296
Systemic lupus erythematosus	5/133	0.01766151474249099	0.03160481585498388	0	0	3.4724971719457014	14.016274086190275
Th1 and Th2 cell differentiation	4/92	0.02048477748773234	0.03571704792732818	0	0	4.030712530712531	15.67170548948538
Endocytosis	7/244	0.02125005799894331	0.03612509859820363	0	0	2.634895863437566	10.148026477853696
Th17 cell differentiation	4/107	0.03325211447291767	0.05514984839410735	0	0	3.441091577013907	11.71222633914367
B cell receptor signaling pathway	3/71	0.046462256363851595	0.07522460554147402	0	0	3.898575573727249	11.96517672162298
